# Proteomic profiling of peripheral blood mononuclear cells reveals immune dysregulation and metabolic alterations in kidney transplant recipients with COVID-19

**DOI:** 10.1101/2024.09.19.24313795

**Authors:** Giuseppe G. F. Leite, Mônica Bragança Sousa, Larissa de Oliveira C. P. Rodrigues, Milena Karina Colo Brunialti, José Medina-Pestana, Joe M. Butler, Hessel Peters-Sengers, Lúcio Requião-Moura, Reinaldo Salomão

## Abstract

The emergence of the Coronavirus disease 2019 (COVID-19) pandemic in 2020 has profoundly impacted global health systems, particularly affecting vulnerable populations like kidney transplant recipients (KTRs).We prospectively collected blood samples from 17 PCR-confirmed COVID-19 KTR patients and 10 non-COVID-19 KTRs between May and September 2020. Using tandem mass tag-based quantitative proteomics, we characterized peripheral blood mononuclear cells (PBMCs) from KTRs alongside plasma protein biomarkers and lymphocyte counts, followed by bioinformatics analyses. Our study revealed significant proteomic alterations within PBMCs of SARS-CoV-2 infected KTRs, particularly in pathways associated with glycolysis, glucose metabolism, and neutrophil degranulation. Additionally, we observed an altered immune response marked by elevated cytokines and inflammatory mediators, coupled with decreased lymphocyte counts. Notably, patients with acute kidney injury (AKI) exhibited worse outcomes, including higher rates of ICU transfer and mechanical ventilation. Comparison of PBMC proteomic profiles between AKI and non-AKI patients highlighted distinct immune-related pathways, with AKI patients showing pronounced alterations in innate immune responses, particularly in neutrophil degranulation. Moreover, our analysis unveiled a negative correlation between T cell counts and neutrophil degranulation, suggesting potential implications for immune dysregulation in COVID-19. Our findings shed light on the complex proteomic landscape and immune responses in COVID-19-infected KTRs, emphasizing the critical need for studies focused on this population, especially in individuals with AKI. Furthermore, our observations provide valuable insights for further exploration of therapeutic interventions targeting immune dysregulation pathways in this vulnerable population.
