## Supplementary Material 2 for "Proteomic profiling of peripheral blood mononuclear cells reveals immune dysregulation and metabolic alterations in kidney transplant recipients with COVID-19"

### Sheet: Table S2
Accession	log2FC	P.Value	adj.P.Val	Gene_name	Description
P20591	1.25267	4.49652e-11	6.30862e-08	MX1	Interferon-induced GTP-binding protein Mx1 OS=Homo sapiens OX=9606 GN=MX1 PE=1 SV=4
P17213	1.18797	1.91614e-05	0.000870979	BPI	Bactericidal permeability-increasing protein OS=Homo sapiens OX=9606 GN=BPI PE=1 SV=4
Q6UX06	1.17935	0.000126352	0.0030046	OLFM4	Olfactomedin-4 OS=Homo sapiens OX=9606 GN=OLFM4 PE=1 SV=1
P00738	1.1492	6.85529e-07	9.61798e-05	HP	Haptoglobin OS=Homo sapiens OX=9606 GN=HP PE=1 SV=1
P08246	1.11936	0.000318078	0.00512946	ELANE	Neutrophil elastase OS=Homo sapiens OX=9606 GN=ELANE PE=1 SV=1
P80188	1.10277	3.23649e-05	0.00116431	LCN2	Neutrophil gelatinase-associated lipocalin OS=Homo sapiens OX=9606 GN=LCN2 PE=1 SV=2
P0DJI8	1.05243	6.38644e-05	0.00194779	SAA1	Serum amyloid A-1 protein OS=Homo sapiens OX=9606 GN=SAA1 PE=1 SV=1
P02788	1.04896	0.00103889	0.0116605	LTF	Lactotransferrin OS=Homo sapiens OX=9606 GN=LTF PE=1 SV=6
P14780	1.03818	0.000304657	0.00508683	MMP9	Matrix metalloproteinase-9 OS=Homo sapiens OX=9606 GN=MMP9 PE=1 SV=3
P29728	1.0267	1.01014e-06	0.000118102	OAS2	2'-5'-oligoadenylate synthase 2 OS=Homo sapiens OX=9606 GN=OAS2 PE=1 SV=3
P12429	1.01372	0.000101997	0.00262856	ANXA3	Annexin A3 OS=Homo sapiens OX=9606 GN=ANXA3 PE=1 SV=3
Q9Y6K5	0.994374	3.14286e-09	2.20471e-06	OAS3	2'-5'-oligoadenylate synthase 3 OS=Homo sapiens OX=9606 GN=OAS3 PE=1 SV=3
P01889	0.955402	2.40284e-05	0.000963194	HLA-B	HLA class I histocompatibility antigen, B alpha chain OS=Homo sapiens OX=9606 GN=HLA-B PE=1 SV=3
Q5TEC6	0.924622	0.000809745	0.00951661	H3-7	Histone H3-7 OS=Homo sapiens OX=9606 GN=H3-7 PE=1 SV=1
P69905	0.890408	0.00570774	0.0336469	HBA2	Hemoglobin subunit alpha OS=Homo sapiens OX=9606 GN=HBA2 PE=1 SV=2
P08311	0.86981	8.18567e-05	0.00226579	CTSG	Cathepsin G OS=Homo sapiens OX=9606 GN=CTSG PE=1 SV=2
P28676	0.825643	0.00340963	0.0249152	GCA	Grancalcin OS=Homo sapiens OX=9606 GN=GCA PE=1 SV=2
P59665	0.785751	0.00304966	0.0235092	DEFA1B	Neutrophil defensin 1 OS=Homo sapiens OX=9606 GN=DEFA1B PE=1 SV=1
P07305	0.748628	0.00635391	0.0355111	H1-0	Histone H1.0 OS=Homo sapiens OX=9606 GN=H1-0 PE=1 SV=3
P40199	0.732394	0.00279638	0.0218419	CEACAM6	Carcinoembryonic antigen-related cell adhesion molecule 6 OS=Homo sapiens OX=9606 GN=CEACAM6 PE=1 SV=4
P12724	0.697261	0.00155638	0.0150593	RNASE3	Eosinophil cationic protein OS=Homo sapiens OX=9606 GN=RNASE3 PE=1 SV=2
Q86WV6	0.683093	2.92681e-05	0.00108061	STING1	Stimulator of interferon genes protein OS=Homo sapiens OX=9606 GN=STING1 PE=1 SV=1
Q70J99	0.682964	0.0144311	0.0633864	UNC13D	Protein unc-13 homolog D OS=Homo sapiens OX=9606 GN=UNC13D PE=1 SV=1
O15533	0.670885	3.72106e-06	0.000348043	TAPBP	Tapasin OS=Homo sapiens OX=9606 GN=TAPBP PE=1 SV=2
P05164	0.647642	0.00038069	0.00565082	MPO	Myeloperoxidase OS=Homo sapiens OX=9606 GN=MPO PE=1 SV=1
P02042	0.647011	0.00902608	0.0450662	HBD	Hemoglobin subunit delta OS=Homo sapiens OX=9606 GN=HBD PE=1 SV=2
P49913	0.64638	0.0451655	0.132567	CAMP	Cathelicidin antimicrobial peptide OS=Homo sapiens OX=9606 GN=CAMP PE=1 SV=1
Q9BVC6	0.643473	5.77993e-05	0.00184301	TMEM109	Transmembrane protein 109 OS=Homo sapiens OX=9606 GN=TMEM109 PE=1 SV=1
P42224	0.634093	2.12564e-07	4.97045e-05	STAT1	Signal transducer and activator of transcription 1-alpha/beta OS=Homo sapiens OX=9606 GN=STAT1 PE=1 SV=2
P01009	0.629975	4.28173e-05	0.00146519	SERPINA1	Alpha-1-antitrypsin OS=Homo sapiens OX=9606 GN=SERPINA1 PE=1 SV=3
Q93077	0.629258	0.0110737	0.0530255	H2AC6	Histone H2A type 1-C OS=Homo sapiens OX=9606 GN=H2AC6 PE=1 SV=3
P28838	0.623556	1.90493e-07	4.97045e-05	LAP3	Cytosol aminopeptidase OS=Homo sapiens OX=9606 GN=LAP3 PE=1 SV=3
P04439	0.61607	0.000281715	0.00494057	HLA-A	HLA class I histocompatibility antigen, A alpha chain OS=Homo sapiens OX=9606 GN=HLA-A PE=1 SV=2
Q08380	0.615825	1.5052e-05	0.000754214	LGALS3BP	Galectin-3-binding protein OS=Homo sapiens OX=9606 GN=LGALS3BP PE=1 SV=1
P01857	0.607972	7.72263e-05	0.00221119	IGHG1	Immunoglobulin heavy constant gamma 1 OS=Homo sapiens OX=9606 GN=IGHG1 PE=1 SV=2
P67812	0.607778	9.63246e-07	0.000118102	SEC11A	Signal peptidase complex catalytic subunit SEC11A OS=Homo sapiens OX=9606 GN=SEC11A PE=1 SV=1
O00303	0.581842	0.000117895	0.00285183	EIF3F	Eukaryotic translation initiation factor 3 subunit F OS=Homo sapiens OX=9606 GN=EIF3F PE=1 SV=1
P20160	0.559933	0.0322097	0.106892	AZU1	Azurocidin OS=Homo sapiens OX=9606 GN=AZU1 PE=1 SV=3
P68871	0.558949	0.0418918	0.12676	HBB	Hemoglobin subunit beta OS=Homo sapiens OX=9606 GN=HBB PE=1 SV=2
P61020	0.550368	0.000386656	0.00565082	RAB5B	Ras-related protein Rab-5B OS=Homo sapiens OX=9606 GN=RAB5B PE=1 SV=1
P10321	0.532961	6.24532e-06	0.000417247	HLA-C	HLA class I histocompatibility antigen, C alpha chain OS=Homo sapiens OX=9606 GN=HLA-C PE=1 SV=3
P24158	0.525248	0.0118566	0.0553189	PRTN3	Myeloblastin OS=Homo sapiens OX=9606 GN=PRTN3 PE=1 SV=3
P16615	0.521905	0.000175971	0.00374248	ATP2A2	Sarcoplasmic/endoplasmic reticulum calcium ATPase 2 OS=Homo sapiens OX=9606 GN=ATP2A2 PE=1 SV=1
P27105	0.518455	0.00210982	0.0182016	STOM	Stomatin OS=Homo sapiens OX=9606 GN=STOM PE=1 SV=3
Q99719	0.515407	0.00199014	0.0175608	SEPTIN5	Septin-5 OS=Homo sapiens OX=9606 GN=SEPTIN5 PE=1 SV=1
P16401	0.508572	0.0296569	0.102233	H1-5	Histone H1.5 OS=Homo sapiens OX=9606 GN=H1-5 PE=1 SV=3
Q10588	0.503883	0.001107	0.0121338	BST1	ADP-ribosyl cyclase/cyclic ADP-ribose hydrolase 2 OS=Homo sapiens OX=9606 GN=BST1 PE=1 SV=2
Q8WXA3	0.480111	0.00321139	0.0243543	RUFY2	RUN and FYVE domain-containing protein 2 OS=Homo sapiens OX=9606 GN=RUFY2 PE=1 SV=3
P51159	0.47611	0.00498143	0.0309245	RAB27A	Ras-related protein Rab-27A OS=Homo sapiens OX=9606 GN=RAB27A PE=1 SV=3
Q8IX19	0.470446	0.000186154	0.00384079	MCEMP1	Mast cell-expressed membrane protein 1 OS=Homo sapiens OX=9606 GN=MCEMP1 PE=1 SV=1
Q14761	0.467243	0.00362472	0.026052	PTPRCAP	Protein tyrosine phosphatase receptor type C-associated protein OS=Homo sapiens OX=9606 GN=PTPRCAP PE=1 SV=1
Q13724	0.463161	7.17733e-06	0.000437817	MOGS	Mannosyl-oligosaccharide glucosidase OS=Homo sapiens OX=9606 GN=MOGS PE=1 SV=5
Q12907	0.456863	1.25303e-07	4.97045e-05	LMAN2	Vesicular integral-membrane protein VIP36 OS=Homo sapiens OX=9606 GN=LMAN2 PE=1 SV=1
P01834	0.450182	0.028034	0.0980841	IGKC	Immunoglobulin kappa constant OS=Homo sapiens OX=9606 GN=IGKC PE=1 SV=2
P62263	0.444302	0.0111951	0.0532202	RPS14	Small ribosomal subunit protein uS11 OS=Homo sapiens OX=9606 GN=RPS14 PE=1 SV=3
Q14254	0.438889	0.000299724	0.00508683	FLOT2	Flotillin-2 OS=Homo sapiens OX=9606 GN=FLOT2 PE=1 SV=2
Q9NZM4	0.437219	0.0324949	0.106892	BICRA	BRD4-interacting chromatin-remodeling complex-associated protein OS=Homo sapiens OX=9606 GN=BICRA PE=1 SV=2
P61769	0.430284	0.000210915	0.00416781	B2M	Beta-2-microglobulin OS=Homo sapiens OX=9606 GN=B2M PE=1 SV=1
P11166	0.428948	0.0124689	0.0567982	SLC2A1	Solute carrier family 2, facilitated glucose transporter member 1 OS=Homo sapiens OX=9606 GN=SLC2A1 PE=1 SV=2
P31997	0.42779	0.0388957	0.121538	CEACAM8	Carcinoembryonic antigen-related cell adhesion molecule 8 OS=Homo sapiens OX=9606 GN=CEACAM8 PE=1 SV=2
P84243	0.424113	0.0321531	0.106892	H3-3B	Histone H3.3 OS=Homo sapiens OX=9606 GN=H3-3B PE=1 SV=2
Q16666	0.423142	0.000582434	0.00749684	IFI16	Gamma-interferon-inducible protein 16 OS=Homo sapiens OX=9606 GN=IFI16 PE=1 SV=3
Q03518	0.417024	0.00301889	0.0234006	TAP1	Antigen peptide transporter 1 OS=Homo sapiens OX=9606 GN=TAP1 PE=1 SV=3
Q9BZZ5	0.412264	0.015833	0.0665079	API5	Apoptosis inhibitor 5 OS=Homo sapiens OX=9606 GN=API5 PE=1 SV=3
P41218	0.40728	0.0250212	0.0905018	MNDA	Myeloid cell nuclear differentiation antigen OS=Homo sapiens OX=9606 GN=MNDA PE=1 SV=1
Q9Y251	0.406239	0.00774008	0.0403692	HPSE	Heparanase OS=Homo sapiens OX=9606 GN=HPSE PE=1 SV=2
P35613	0.403328	0.00404741	0.0280085	BSG	Basigin OS=Homo sapiens OX=9606 GN=BSG PE=1 SV=2
P10124	0.402867	0.0318451	0.106892	SRGN	Serglycin OS=Homo sapiens OX=9606 GN=SRGN PE=1 SV=3
P28062	0.397837	0.0094088	0.0468105	PSMB8	Proteasome subunit beta type-8 OS=Homo sapiens OX=9606 GN=PSMB8 PE=1 SV=3
O60763	0.395022	0.0011591	0.0123198	USO1	General vesicular transport factor p115 OS=Homo sapiens OX=9606 GN=USO1 PE=1 SV=2
P23219	0.394205	0.000364392	0.00561804	PTGS1	Prostaglandin G/H synthase 1 OS=Homo sapiens OX=9606 GN=PTGS1 PE=1 SV=2
P04114	0.391104	0.00373967	0.0264988	APOB	Apolipoprotein B-100 OS=Homo sapiens OX=9606 GN=APOB PE=1 SV=2
P62834	0.386783	0.00027564	0.00494057	RAP1A	Ras-related protein Rap-1A OS=Homo sapiens OX=9606 GN=RAP1A PE=1 SV=1
P22894	0.385459	0.00641837	0.0355928	MMP8	Neutrophil collagenase OS=Homo sapiens OX=9606 GN=MMP8 PE=1 SV=1
P11215	0.380087	0.00478407	0.0300651	ITGAM	Integrin alpha-M OS=Homo sapiens OX=9606 GN=ITGAM PE=1 SV=2
P04839	0.378788	0.0230589	0.0848512	CYBB	Cytochrome b-245 heavy chain OS=Homo sapiens OX=9606 GN=CYBB PE=1 SV=2
P01137	0.37782	0.00118692	0.0125206	TGFB1	Transforming growth factor beta-1 proprotein OS=Homo sapiens OX=9606 GN=TGFB1 PE=1 SV=3
Q93084	0.374345	0.00869061	0.0441773	ATP2A3	Sarcoplasmic/endoplasmic reticulum calcium ATPase 3 OS=Homo sapiens OX=9606 GN=ATP2A3 PE=1 SV=3
Q15041	0.371223	0.00445419	0.029202	ARL6IP1	ADP-ribosylation factor-like protein 6-interacting protein 1 OS=Homo sapiens OX=9606 GN=ARL6IP1 PE=1 SV=2
Q13243	0.370604	0.024937	0.0905018	SRSF5	Serine/arginine-rich splicing factor 5 OS=Homo sapiens OX=9606 GN=SRSF5 PE=1 SV=1
P80217	0.370201	5.8196e-06	0.000408245	IFI35	Interferon-induced 35 kDa protein OS=Homo sapiens OX=9606 GN=IFI35 PE=1 SV=5
Q9H3N1	0.369529	0.000644885	0.00822522	TMX1	Thioredoxin-related transmembrane protein 1 OS=Homo sapiens OX=9606 GN=TMX1 PE=1 SV=1
P02763	0.36923	0.0185814	0.0738518	ORM1	Alpha-1-acid glycoprotein 1 OS=Homo sapiens OX=9606 GN=ORM1 PE=1 SV=2
P51148	0.368522	2.58147e-05	0.00100606	RAB5C	Ras-related protein Rab-5C OS=Homo sapiens OX=9606 GN=RAB5C PE=1 SV=2
P60468	0.364142	0.000383749	0.00565082	SEC61B	Protein transport protein Sec61 subunit beta OS=Homo sapiens OX=9606 GN=SEC61B PE=1 SV=2
P21912	0.363988	0.00121796	0.0127522	SDHB	Succinate dehydrogenase [ubiquinone] iron-sulfur subunit, mitochondrial OS=Homo sapiens OX=9606 GN=SDHB PE=1 SV=3
Q92831	0.36369	0.0430452	0.128768	KAT2B	Histone acetyltransferase KAT2B OS=Homo sapiens OX=9606 GN=KAT2B PE=1 SV=3
P12259	0.35823	0.00147625	0.0144881	F5	Coagulation factor V OS=Homo sapiens OX=9606 GN=F5 PE=1 SV=4
P98171	0.357047	0.00879061	0.0443641	ARHGAP4	Rho GTPase-activating protein 4 OS=Homo sapiens OX=9606 GN=ARHGAP4 PE=1 SV=2
P10619	0.35698	0.000347046	0.00549707	CTSA	Lysosomal protective protein OS=Homo sapiens OX=9606 GN=CTSA PE=1 SV=2
Q969T9	0.347573	0.00751369	0.0399307	WBP2	WW domain-binding protein 2 OS=Homo sapiens OX=9606 GN=WBP2 PE=1 SV=1
O94919	0.345158	0.0402511	0.123638	ENDOD1	Endonuclease domain-containing 1 protein OS=Homo sapiens OX=9606 GN=ENDOD1 PE=1 SV=2
O96000	0.33998	0.0054608	0.0331667	NDUFB10	NADH dehydrogenase [ubiquinone] 1 beta subcomplex subunit 10 OS=Homo sapiens OX=9606 GN=NDUFB10 PE=1 SV=3
P42677	0.335933	0.00772247	0.0403692	RPS27	Small ribosomal subunit protein eS27 OS=Homo sapiens OX=9606 GN=RPS27 PE=1 SV=3
Q9UM07	0.332841	0.020511	0.0788238	PADI4	Protein-arginine deiminase type-4 OS=Homo sapiens OX=9606 GN=PADI4 PE=1 SV=2
Q9UFN0	0.332513	0.000501526	0.00670134	NIPSNAP3A	Protein NipSnap homolog 3A OS=Homo sapiens OX=9606 GN=NIPSNAP3A PE=1 SV=2
Q8NBQ5	0.331485	0.000686621	0.00852504	HSD17B11	Estradiol 17-beta-dehydrogenase 11 OS=Homo sapiens OX=9606 GN=HSD17B11 PE=1 SV=4
O75251	0.32772	0.00360959	0.026052	NDUFS7	NADH dehydrogenase [ubiquinone] iron-sulfur protein 7, mitochondrial OS=Homo sapiens OX=9606 GN=NDUFS7 PE=1 SV=3
Q9UL25	0.324847	8.93887e-05	0.00236627	RAB21	Ras-related protein Rab-21 OS=Homo sapiens OX=9606 GN=RAB21 PE=1 SV=3
P23368	0.32466	0.00014617	0.0033619	ME2	NAD-dependent malic enzyme, mitochondrial OS=Homo sapiens OX=9606 GN=ME2 PE=1 SV=1
O00264	0.3227	0.0132098	0.0597852	PGRMC1	Membrane-associated progesterone receptor component 1 OS=Homo sapiens OX=9606 GN=PGRMC1 PE=1 SV=3
Q15084	0.321799	0.000155668	0.00352261	PDIA6	Protein disulfide-isomerase A6 OS=Homo sapiens OX=9606 GN=PDIA6 PE=1 SV=1
O75955	0.319782	0.000374064	0.00565082	FLOT1	Flotillin-1 OS=Homo sapiens OX=9606 GN=FLOT1 PE=1 SV=3
P54920	0.319758	0.0012994	0.013307	NAPA	Alpha-soluble NSF attachment protein OS=Homo sapiens OX=9606 GN=NAPA PE=1 SV=3
O75367	0.31761	0.0422106	0.127358	MACROH2A1	Core histone macro-H2A.1 OS=Homo sapiens OX=9606 GN=MACROH2A1 PE=1 SV=5
P56134	0.317405	0.015968	0.0666758	ATP5MF	ATP synthase subunit f, mitochondrial OS=Homo sapiens OX=9606 GN=ATP5MF PE=1 SV=3
O75886	0.316823	0.0147841	0.0644163	STAM2	Signal transducing adapter molecule 2 OS=Homo sapiens OX=9606 GN=STAM2 PE=1 SV=1
P02649	0.315827	0.00875194	0.0443284	APOE	Apolipoprotein E OS=Homo sapiens OX=9606 GN=APOE PE=1 SV=1
Q969X1	0.315013	0.0064462	0.0356064	TMBIM1	Protein lifeguard 3 OS=Homo sapiens OX=9606 GN=TMBIM1 PE=1 SV=2
Q86V81	0.314576	0.000435493	0.00611273	ALYREF	THO complex subunit 4 OS=Homo sapiens OX=9606 GN=ALYREF PE=1 SV=3
P18085	0.314526	0.0120507	0.0557993	ARF4	ADP-ribosylation factor 4 OS=Homo sapiens OX=9606 GN=ARF4 PE=1 SV=3
P30273	0.313185	0.0171913	0.0693084	FCER1G	High affinity immunoglobulin epsilon receptor subunit gamma OS=Homo sapiens OX=9606 GN=FCER1G PE=1 SV=1
Q8TD55	0.311231	0.0326862	0.106897	PLEKHO2	Pleckstrin homology domain-containing family O member 2 OS=Homo sapiens OX=9606 GN=PLEKHO2 PE=1 SV=1
Q5JTV8	0.310855	0.00190271	0.0170641	TOR1AIP1	Torsin-1A-interacting protein 1 OS=Homo sapiens OX=9606 GN=TOR1AIP1 PE=1 SV=2
Q9BVK6	0.310424	8.2363e-05	0.00226579	TMED9	Transmembrane emp24 domain-containing protein 9 OS=Homo sapiens OX=9606 GN=TMED9 PE=1 SV=2
Q15436	0.303062	0.00515516	0.0318621	SEC23A	Protein transport protein Sec23A OS=Homo sapiens OX=9606 GN=SEC23A PE=1 SV=2
Q9HDC9	0.301481	0.00409425	0.0280085	APMAP	Adipocyte plasma membrane-associated protein OS=Homo sapiens OX=9606 GN=APMAP PE=1 SV=2
Q14213	0.301111	0.0246723	0.0901438	EBI3	Interleukin-27 subunit beta OS=Homo sapiens OX=9606 GN=EBI3 PE=1 SV=2
P61970	0.295866	0.0316897	0.106892	NUTF2	Nuclear transport factor 2 OS=Homo sapiens OX=9606 GN=NUTF2 PE=1 SV=1
P63000	0.295647	0.00470829	0.0298902	RAC1	Ras-related C3 botulinum toxin substrate 1 OS=Homo sapiens OX=9606 GN=RAC1 PE=1 SV=1
P02748	0.295155	0.022874	0.0844648	C9	Complement component C9 OS=Homo sapiens OX=9606 GN=C9 PE=1 SV=2
Q15287	0.294908	0.0121742	0.0558866	RNPS1	RNA-binding protein with serine-rich domain 1 OS=Homo sapiens OX=9606 GN=RNPS1 PE=1 SV=1
P04843	0.294346	0.000201524	0.00409765	RPN1	Dolichyl-diphosphooligosaccharide--protein glycosyltransferase subunit 1 OS=Homo sapiens OX=9606 GN=RPN1 PE=1 SV=1
P05067	0.293545	0.0144573	0.0633864	APP	Amyloid-beta precursor protein OS=Homo sapiens OX=9606 GN=APP PE=1 SV=3
P33121	0.292773	0.00456514	0.0296697	ACSL1	Long-chain-fatty-acid--CoA ligase 1 OS=Homo sapiens OX=9606 GN=ACSL1 PE=1 SV=1
Q9Y6C2	0.289634	0.00365067	0.026052	EMILIN1	EMILIN-1 OS=Homo sapiens OX=9606 GN=EMILIN1 PE=1 SV=3
Q99805	0.288043	0.00185083	0.0169444	TM9SF2	Transmembrane 9 superfamily member 2 OS=Homo sapiens OX=9606 GN=TM9SF2 PE=1 SV=1
O95299	0.285851	0.0190642	0.0745042	NDUFA10	NADH dehydrogenase [ubiquinone] 1 alpha subcomplex subunit 10, mitochondrial OS=Homo sapiens OX=9606 GN=NDUFA10 PE=1 SV=1
P11021	0.285366	2.69247e-05	0.00102096	HSPA5	Endoplasmic reticulum chaperone BiP OS=Homo sapiens OX=9606 GN=HSPA5 PE=1 SV=2
Q99747	0.284149	0.005486	0.0331761	NAPG	Gamma-soluble NSF attachment protein OS=Homo sapiens OX=9606 GN=NAPG PE=1 SV=1
Q9Y6N5	0.28326	0.00790984	0.0406561	SQOR	Sulfide:quinone oxidoreductase, mitochondrial OS=Homo sapiens OX=9606 GN=SQOR PE=1 SV=1
Q03519	0.283082	0.00123961	0.0128828	TAP2	Antigen peptide transporter 2 OS=Homo sapiens OX=9606 GN=TAP2 PE=1 SV=1
P27338	0.282285	0.0143122	0.0631447	MAOB	Amine oxidase [flavin-containing] B OS=Homo sapiens OX=9606 GN=MAOB PE=1 SV=3
P23284	0.281671	0.00109212	0.0120649	PPIB	Peptidyl-prolyl cis-trans isomerase B OS=Homo sapiens OX=9606 GN=PPIB PE=1 SV=2
P50876	0.280289	0.0323927	0.106892	RNF144A	E3 ubiquitin-protein ligase RNF144A OS=Homo sapiens OX=9606 GN=RNF144A PE=1 SV=2
O00410	0.279352	0.0126559	0.0574636	IPO5	Importin-5 OS=Homo sapiens OX=9606 GN=IPO5 PE=1 SV=4
P13667	0.279026	0.000937849	0.0107853	PDIA4	Protein disulfide-isomerase A4 OS=Homo sapiens OX=9606 GN=PDIA4 PE=1 SV=2
P05107	0.277359	0.022067	0.0823738	ITGB2	Integrin beta-2 OS=Homo sapiens OX=9606 GN=ITGB2 PE=1 SV=2
Q86VP6	0.275874	0.0323248	0.106892	CAND1	Cullin-associated NEDD8-dissociated protein 1 OS=Homo sapiens OX=9606 GN=CAND1 PE=1 SV=2
Q14258	0.27485	0.00257387	0.0207537	TRIM25	E3 ubiquitin/ISG15 ligase TRIM25 OS=Homo sapiens OX=9606 GN=TRIM25 PE=1 SV=2
P63010	0.274794	0.000222789	0.00434129	AP2B1	AP-2 complex subunit beta OS=Homo sapiens OX=9606 GN=AP2B1 PE=1 SV=1
P14543	0.274659	0.00437146	0.0291237	NID1	Nidogen-1 OS=Homo sapiens OX=9606 GN=NID1 PE=1 SV=3
Q9Y3B4	0.273763	0.00224385	0.0189646	SF3B6	Splicing factor 3B subunit 6 OS=Homo sapiens OX=9606 GN=SF3B6 PE=1 SV=1
P49755	0.273195	0.0076119	0.0401485	TMED10	Transmembrane emp24 domain-containing protein 10 OS=Homo sapiens OX=9606 GN=TMED10 PE=1 SV=2
Q6P4A8	0.272714	0.0149708	0.0647666	PLBD1	Phospholipase B-like 1 OS=Homo sapiens OX=9606 GN=PLBD1 PE=1 SV=2
P51659	0.271317	0.00456783	0.0296697	HSD17B4	Peroxisomal multifunctional enzyme type 2 OS=Homo sapiens OX=9606 GN=HSD17B4 PE=1 SV=3
P27824	0.270614	0.0187295	0.074021	CANX	Calnexin OS=Homo sapiens OX=9606 GN=CANX PE=1 SV=2
O43776	0.269732	0.015003	0.0647666	NARS1	Asparagine--tRNA ligase, cytoplasmic OS=Homo sapiens OX=9606 GN=NARS1 PE=1 SV=1
Q14739	0.268973	0.0121891	0.0558866	LBR	Delta(14)-sterol reductase LBR OS=Homo sapiens OX=9606 GN=LBR PE=1 SV=2
P55084	0.268931	0.00692479	0.0376569	HADHB	Trifunctional enzyme subunit beta, mitochondrial OS=Homo sapiens OX=9606 GN=HADHB PE=1 SV=3
Q9UIB8	0.266197	0.00215446	0.0183194	CD84	SLAM family member 5 OS=Homo sapiens OX=9606 GN=CD84 PE=1 SV=1
P32455	0.266175	0.0404489	0.123638	GBP1	Guanylate-binding protein 1 OS=Homo sapiens OX=9606 GN=GBP1 PE=1 SV=2
O75131	0.265156	0.0162065	0.0668789	CPNE3	Copine-3 OS=Homo sapiens OX=9606 GN=CPNE3 PE=1 SV=1
Q8TCJ2	0.265106	0.00626779	0.0355111	STT3B	Dolichyl-diphosphooligosaccharide--protein glycosyltransferase subunit STT3B OS=Homo sapiens OX=9606 GN=STT3B PE=1 SV=1
P25787	0.264797	0.0293021	0.101258	PSMA2	Proteasome subunit alpha type-2 OS=Homo sapiens OX=9606 GN=PSMA2 PE=1 SV=2
Q07065	0.264742	0.00707194	0.0383086	CKAP4	Cytoskeleton-associated protein 4 OS=Homo sapiens OX=9606 GN=CKAP4 PE=1 SV=2
Q13576	0.264303	0.00325164	0.024396	IQGAP2	Ras GTPase-activating-like protein IQGAP2 OS=Homo sapiens OX=9606 GN=IQGAP2 PE=1 SV=4
P09525	0.264046	0.0120035	0.0557648	ANXA4	Annexin A4 OS=Homo sapiens OX=9606 GN=ANXA4 PE=1 SV=4
P01033	0.26341	0.0255644	0.091731	TIMP1	Metalloproteinase inhibitor 1 OS=Homo sapiens OX=9606 GN=TIMP1 PE=1 SV=1
Q6DD88	0.262755	0.0426785	0.128218	ATL3	Atlastin-3 OS=Homo sapiens OX=9606 GN=ATL3 PE=1 SV=1
Q14344	0.262482	0.00138354	0.0138683	GNA13	Guanine nucleotide-binding protein subunit alpha-13 OS=Homo sapiens OX=9606 GN=GNA13 PE=1 SV=2
Q9Y2V2	-0.260116	0.0178115	0.0713985	CARHSP1	Calcium-regulated heat-stable protein 1 OS=Homo sapiens OX=9606 GN=CARHSP1 PE=1 SV=2
Q96AE4	-0.261002	0.0459313	0.133893	FUBP1	Far upstream element-binding protein 1 OS=Homo sapiens OX=9606 GN=FUBP1 PE=1 SV=3
Q9Y6A9	-0.263582	0.0267744	0.0945823	SPCS1	Signal peptidase complex subunit 1 OS=Homo sapiens OX=9606 GN=SPCS1 PE=1 SV=5
P52306	-0.265278	0.000706246	0.0086162	RAP1GDS1	Rap1 GTPase-GDP dissociation stimulator 1 OS=Homo sapiens OX=9606 GN=RAP1GDS1 PE=1 SV=3
P62993	-0.265933	0.0226688	0.0841383	GRB2	Growth factor receptor-bound protein 2 OS=Homo sapiens OX=9606 GN=GRB2 PE=1 SV=1
P16150	-0.266221	0.0162048	0.0668789	SPN	Leukosialin OS=Homo sapiens OX=9606 GN=SPN PE=1 SV=1
P50552	-0.268615	0.0279188	0.0979251	VASP	Vasodilator-stimulated phosphoprotein OS=Homo sapiens OX=9606 GN=VASP PE=1 SV=3
P20810	-0.269881	0.0350088	0.11214	CAST	Calpastatin OS=Homo sapiens OX=9606 GN=CAST PE=1 SV=4
Q9NVA2	-0.271356	0.0220682	0.0823738	SEPTIN11	Septin-11 OS=Homo sapiens OX=9606 GN=SEPTIN11 PE=1 SV=3
Q96FW1	-0.274285	0.0352626	0.112696	OTUB1	Ubiquitin thioesterase OTUB1 OS=Homo sapiens OX=9606 GN=OTUB1 PE=1 SV=2
Q04760	-0.274343	0.0170747	0.0690368	GLO1	Lactoylglutathione lyase OS=Homo sapiens OX=9606 GN=GLO1 PE=1 SV=4
P14314	-0.274448	0.0054083	0.0329906	PRKCSH	Glucosidase 2 subunit beta OS=Homo sapiens OX=9606 GN=PRKCSH PE=1 SV=2
P04632	-0.274507	0.0395021	0.122662	CAPNS1	Calpain small subunit 1 OS=Homo sapiens OX=9606 GN=CAPNS1 PE=1 SV=1
P52597	-0.275478	0.0100689	0.0492221	HNRNPF	Heterogeneous nuclear ribonucleoprotein F OS=Homo sapiens OX=9606 GN=HNRNPF PE=1 SV=3
Q15365	-0.278538	0.0195273	0.0756819	PCBP1	Poly(rC)-binding protein 1 OS=Homo sapiens OX=9606 GN=PCBP1 PE=1 SV=2
P98179	-0.278862	0.00853779	0.0435583	RBM3	RNA-binding protein 3 OS=Homo sapiens OX=9606 GN=RBM3 PE=1 SV=1
Q9UKY7	-0.279361	0.0488893	0.141135	CDV3	Protein CDV3 homolog OS=Homo sapiens OX=9606 GN=CDV3 PE=1 SV=1
Q13151	-0.281718	0.0251573	0.0905018	HNRNPA0	Heterogeneous nuclear ribonucleoprotein A0 OS=Homo sapiens OX=9606 GN=HNRNPA0 PE=1 SV=1
P55735	-0.281966	0.00766384	0.0402711	SEC13	Protein SEC13 homolog OS=Homo sapiens OX=9606 GN=SEC13 PE=1 SV=3
O75083	-0.282179	0.00442149	0.0291237	WDR1	WD repeat-containing protein 1 OS=Homo sapiens OX=9606 GN=WDR1 PE=1 SV=4
Q7LBR1	-0.28241	0.0228771	0.0844648	CHMP1B	Charged multivesicular body protein 1b OS=Homo sapiens OX=9606 GN=CHMP1B PE=1 SV=1
P09960	-0.282775	0.0188413	0.0740806	LTA4H	Leukotriene A-4 hydrolase OS=Homo sapiens OX=9606 GN=LTA4H PE=1 SV=2
P06733	-0.284334	0.0330591	0.10762	ENO1	Alpha-enolase OS=Homo sapiens OX=9606 GN=ENO1 PE=1 SV=2
Q15018	-0.286541	0.0181202	0.0722235	ABRAXAS2	BRISC complex subunit Abraxas 2 OS=Homo sapiens OX=9606 GN=ABRAXAS2 PE=1 SV=2
P08559	-0.288879	0.00632285	0.0355111	PDHA1	Pyruvate dehydrogenase E1 component subunit alpha, somatic form, mitochondrial OS=Homo sapiens OX=9606 GN=PDHA1 PE=1 SV=3
O60664	-0.289421	0.0207041	0.0791493	PLIN3	Perilipin-3 OS=Homo sapiens OX=9606 GN=PLIN3 PE=1 SV=3
P04075	-0.2914	0.00895421	0.0450278	ALDOA	Fructose-bisphosphate aldolase A OS=Homo sapiens OX=9606 GN=ALDOA PE=1 SV=2
Q15185	-0.293848	0.0165865	0.0680435	PTGES3	Prostaglandin E synthase 3 OS=Homo sapiens OX=9606 GN=PTGES3 PE=1 SV=1
P16070	-0.296634	0.0167906	0.068281	CD44	CD44 antigen OS=Homo sapiens OX=9606 GN=CD44 PE=1 SV=3
O00483	-0.297759	0.00555062	0.03328	NDUFA4	Cytochrome c oxidase subunit NDUFA4 OS=Homo sapiens OX=9606 GN=NDUFA4 PE=1 SV=1
Q8IUI8	-0.298734	0.0213972	0.0813558	CRLF3	Cytokine receptor-like factor 3 OS=Homo sapiens OX=9606 GN=CRLF3 PE=1 SV=2
O75821	-0.302161	0.00566556	0.0335391	EIF3G	Eukaryotic translation initiation factor 3 subunit G OS=Homo sapiens OX=9606 GN=EIF3G PE=1 SV=2
P61978	-0.302165	0.0164168	0.0675448	HNRNPK	Heterogeneous nuclear ribonucleoprotein K OS=Homo sapiens OX=9606 GN=HNRNPK PE=1 SV=1
P61160	-0.30573	0.00115389	0.0123198	ACTR2	Actin-related protein 2 OS=Homo sapiens OX=9606 GN=ACTR2 PE=1 SV=1
Q5UCC4	-0.306156	0.0495843	0.142848	EMC10	ER membrane protein complex subunit 10 OS=Homo sapiens OX=9606 GN=EMC10 PE=1 SV=1
Q9UMR2	-0.306875	0.00727467	0.0391048	DDX19B	ATP-dependent RNA helicase DDX19B OS=Homo sapiens OX=9606 GN=DDX19B PE=1 SV=1
P30046	-0.30795	0.0315318	0.106858	DDT	D-dopachrome decarboxylase OS=Homo sapiens OX=9606 GN=DDT PE=1 SV=3
Q15843	-0.308437	0.0354938	0.113177	NEDD8	NEDD8 OS=Homo sapiens OX=9606 GN=NEDD8 PE=1 SV=1
E9PAV3	-0.310252	0.00738383	0.0395401	NACA	Nascent polypeptide-associated complex subunit alpha, muscle-specific form OS=Homo sapiens OX=9606 GN=NACA PE=1 SV=1
P82979	-0.310585	0.0216859	0.0820091	SARNP	SAP domain-containing ribonucleoprotein OS=Homo sapiens OX=9606 GN=SARNP PE=1 SV=3
P31948	-0.312661	0.00280224	0.0218419	STIP1	Stress-induced-phosphoprotein 1 OS=Homo sapiens OX=9606 GN=STIP1 PE=1 SV=1
Q01130	-0.313139	0.0349425	0.11214	SRSF2	Serine/arginine-rich splicing factor 2 OS=Homo sapiens OX=9606 GN=SRSF2 PE=1 SV=4
P46779	-0.315369	0.0398114	0.122991	RPL28	Large ribosomal subunit protein eL28 OS=Homo sapiens OX=9606 GN=RPL28 PE=1 SV=3
P46783	-0.315642	0.0138543	0.0617064	RPS10	Small ribosomal subunit protein eS10 OS=Homo sapiens OX=9606 GN=RPS10 PE=1 SV=1
Q13404	-0.316729	0.00998729	0.0490506	UBE2V1	Ubiquitin-conjugating enzyme E2 variant 1 OS=Homo sapiens OX=9606 GN=UBE2V1 PE=1 SV=2
Q09666	-0.326349	0.00165707	0.0157085	AHNAK	Neuroblast differentiation-associated protein AHNAK OS=Homo sapiens OX=9606 GN=AHNAK PE=1 SV=2
P07737	-0.327456	0.00113578	0.0122734	PFN1	Profilin-1 OS=Homo sapiens OX=9606 GN=PFN1 PE=1 SV=2
Q03252	-0.327647	0.00322873	0.0243543	LMNB2	Lamin-B2 OS=Homo sapiens OX=9606 GN=LMNB2 PE=1 SV=4
P62269	-0.329093	0.0166496	0.0681034	RPS18	Small ribosomal subunit protein uS13 OS=Homo sapiens OX=9606 GN=RPS18 PE=1 SV=3
O14950	-0.332173	0.0484936	0.140313	MYL12B	Myosin regulatory light chain 12B OS=Homo sapiens OX=9606 GN=MYL12B PE=1 SV=2
P40121	-0.337035	0.0217917	0.0821875	CAPG	Macrophage-capping protein OS=Homo sapiens OX=9606 GN=CAPG PE=1 SV=2
O43633	-0.340478	0.00389217	0.0271772	CHMP2A	Charged multivesicular body protein 2a OS=Homo sapiens OX=9606 GN=CHMP2A PE=1 SV=1
P17655	-0.341295	0.0190276	0.0745042	CAPN2	Calpain-2 catalytic subunit OS=Homo sapiens OX=9606 GN=CAPN2 PE=1 SV=6
P18621	-0.34255	0.0248651	0.0905018	RPL17	Large ribosomal subunit protein uL22 OS=Homo sapiens OX=9606 GN=RPL17 PE=1 SV=3
P24311	-0.344758	0.0018599	0.0169444	COX7B	Cytochrome c oxidase subunit 7B, mitochondrial OS=Homo sapiens OX=9606 GN=COX7B PE=1 SV=2
Q13247	-0.344826	0.0292964	0.101258	SRSF6	Serine/arginine-rich splicing factor 6 OS=Homo sapiens OX=9606 GN=SRSF6 PE=1 SV=2
P51608	-0.345389	0.012182	0.0558866	MECP2	Methyl-CpG-binding protein 2 OS=Homo sapiens OX=9606 GN=MECP2 PE=1 SV=1
P09211	-0.350871	0.00441513	0.0291237	GSTP1	Glutathione S-transferase P OS=Homo sapiens OX=9606 GN=GSTP1 PE=1 SV=2
Q13510	-0.353503	0.00147669	0.0144881	ASAH1	Acid ceramidase OS=Homo sapiens OX=9606 GN=ASAH1 PE=1 SV=5
P42331	-0.356168	0.00441814	0.0291237	ARHGAP25	Rho GTPase-activating protein 25 OS=Homo sapiens OX=9606 GN=ARHGAP25 PE=1 SV=2
O14974	-0.356748	0.0393497	0.122662	PPP1R12A	Protein phosphatase 1 regulatory subunit 12A OS=Homo sapiens OX=9606 GN=PPP1R12A PE=1 SV=1
Q9UQ35	-0.357662	0.00141157	0.0140456	SRRM2	Serine/arginine repetitive matrix protein 2 OS=Homo sapiens OX=9606 GN=SRRM2 PE=1 SV=2
Q9UBR2	-0.357773	0.00901291	0.0450662	CTSZ	Cathepsin Z OS=Homo sapiens OX=9606 GN=CTSZ PE=1 SV=1
P63104	-0.358676	0.00343756	0.0249891	YWHAZ	14-3-3 protein zeta/delta OS=Homo sapiens OX=9606 GN=YWHAZ PE=1 SV=1
P00558	-0.359321	0.00480013	0.0300651	PGK1	Phosphoglycerate kinase 1 OS=Homo sapiens OX=9606 GN=PGK1 PE=1 SV=3
Q13148	-0.360124	0.00181682	0.0167697	TARDBP	TAR DNA-binding protein 43 OS=Homo sapiens OX=9606 GN=TARDBP PE=1 SV=1
P22626	-0.361573	0.0251018	0.0905018	HNRNPA2B1	Heterogeneous nuclear ribonucleoproteins A2/B1 OS=Homo sapiens OX=9606 GN=HNRNPA2B1 PE=1 SV=2
P55957	-0.363825	0.0156793	0.0663798	BID	BH3-interacting domain death agonist OS=Homo sapiens OX=9606 GN=BID PE=1 SV=1
P31146	-0.364276	0.000106267	0.00262856	CORO1A	Coronin-1A OS=Homo sapiens OX=9606 GN=CORO1A PE=1 SV=4
P35637	-0.366835	0.0395175	0.122662	FUS	RNA-binding protein FUS OS=Homo sapiens OX=9606 GN=FUS PE=1 SV=1
P02794	-0.366916	0.00525847	0.032358	FTH1	Ferritin heavy chain OS=Homo sapiens OX=9606 GN=FTH1 PE=1 SV=2
P16671	-0.367535	0.010141	0.0492319	CD36	Platelet glycoprotein 4 OS=Homo sapiens OX=9606 GN=CD36 PE=1 SV=2
P10768	-0.368183	0.00253512	0.0207537	ESD	S-formylglutathione hydrolase OS=Homo sapiens OX=9606 GN=ESD PE=1 SV=2
P47756	-0.368717	0.000464312	0.00638657	CAPZB	F-actin-capping protein subunit beta OS=Homo sapiens OX=9606 GN=CAPZB PE=1 SV=5
Q9HD42	-0.370364	0.00389353	0.0271772	CHMP1A	Charged multivesicular body protein 1a OS=Homo sapiens OX=9606 GN=CHMP1A PE=1 SV=1
O43768	-0.372822	0.0142712	0.0631447	ENSA	Alpha-endosulfine OS=Homo sapiens OX=9606 GN=ENSA PE=1 SV=1
P29466	-0.3752	0.00108289	0.0120579	CASP1	Caspase-1 OS=Homo sapiens OX=9606 GN=CASP1 PE=1 SV=1
Q01518	-0.375847	0.00438669	0.0291237	CAP1	Adenylyl cyclase-associated protein 1 OS=Homo sapiens OX=9606 GN=CAP1 PE=1 SV=5
P29692	-0.382691	0.00267283	0.0212554	EEF1D	Elongation factor 1-delta OS=Homo sapiens OX=9606 GN=EEF1D PE=1 SV=5
P37837	-0.388317	0.0155462	0.0662956	TALDO1	Transaldolase OS=Homo sapiens OX=9606 GN=TALDO1 PE=1 SV=2
P60981	-0.395215	0.000180456	0.0037788	DSTN	Destrin OS=Homo sapiens OX=9606 GN=DSTN PE=1 SV=3
P30405	-0.398745	0.0331376	0.10762	PPIF	Peptidyl-prolyl cis-trans isomerase F, mitochondrial OS=Homo sapiens OX=9606 GN=PPIF PE=1 SV=1
P40306	-0.400002	0.00619359	0.0355111	PSMB10	Proteasome subunit beta type-10 OS=Homo sapiens OX=9606 GN=PSMB10 PE=1 SV=1
Q99439	-0.400373	0.00747392	0.0398704	CNN2	Calponin-2 OS=Homo sapiens OX=9606 GN=CNN2 PE=1 SV=4
Q92597	-0.403895	0.00233806	0.0195813	NDRG1	Protein NDRG1 OS=Homo sapiens OX=9606 GN=NDRG1 PE=1 SV=1
P61916	-0.404153	0.0157078	0.0663798	NPC2	NPC intracellular cholesterol transporter 2 OS=Homo sapiens OX=9606 GN=NPC2 PE=1 SV=1
Q99733	-0.404226	2.1813e-05	0.000956362	NAP1L4	Nucleosome assembly protein 1-like 4 OS=Homo sapiens OX=9606 GN=NAP1L4 PE=1 SV=1
Q9UGI8	-0.41223	0.00484721	0.030225	TES	Testin OS=Homo sapiens OX=9606 GN=TES PE=1 SV=1
P09429	-0.413512	0.0188502	0.0740806	HMGB1	High mobility group protein B1 OS=Homo sapiens OX=9606 GN=HMGB1 PE=1 SV=3
Q96AX2	-0.414477	0.00806034	0.0412725	RAB37	Ras-related protein Rab-37 OS=Homo sapiens OX=9606 GN=RAB37 PE=1 SV=3
Q08170	-0.422198	0.00691249	0.0376569	SRSF4	Serine/arginine-rich splicing factor 4 OS=Homo sapiens OX=9606 GN=SRSF4 PE=1 SV=2
P51858	-0.425418	0.0110185	0.0529731	HDGF	Hepatoma-derived growth factor OS=Homo sapiens OX=9606 GN=HDGF PE=1 SV=1
P20674	-0.430441	0.00234473	0.0195813	COX5A	Cytochrome c oxidase subunit 5A, mitochondrial OS=Homo sapiens OX=9606 GN=COX5A PE=1 SV=2
Q96FJ2	-0.433934	0.0046629	0.0298658	DYNLL2	Dynein light chain 2, cytoplasmic OS=Homo sapiens OX=9606 GN=DYNLL2 PE=1 SV=1
P68036	-0.43437	0.00787882	0.0406561	UBE2L3	Ubiquitin-conjugating enzyme E2 L3 OS=Homo sapiens OX=9606 GN=UBE2L3 PE=1 SV=1
P52565	-0.435091	0.000684206	0.00852504	ARHGDIA	Rho GDP-dissociation inhibitor 1 OS=Homo sapiens OX=9606 GN=ARHGDIA PE=1 SV=3
Q15942	-0.43633	0.0101415	0.0492319	ZYX	Zyxin OS=Homo sapiens OX=9606 GN=ZYX PE=1 SV=1
P26038	-0.437148	0.000352628	0.00549707	MSN	Moesin OS=Homo sapiens OX=9606 GN=MSN PE=1 SV=3
O15117	-0.437456	0.0110251	0.0529731	FYB1	FYN-binding protein 1 OS=Homo sapiens OX=9606 GN=FYB1 PE=1 SV=2
Q9UII2	-0.439963	0.00332027	0.0246473	ATP5IF1	ATPase inhibitor, mitochondrial OS=Homo sapiens OX=9606 GN=ATP5IF1 PE=1 SV=1
P07195	-0.440404	0.000307893	0.00508683	LDHB	L-lactate dehydrogenase B chain OS=Homo sapiens OX=9606 GN=LDHB PE=1 SV=2
O14745	-0.442447	0.000856928	0.00993611	NHERF1	Na(+)/H(+) exchange regulatory cofactor NHE-RF1 OS=Homo sapiens OX=9606 GN=NHERF1 PE=1 SV=4
O15511	-0.442585	0.00188292	0.0170435	ARPC5	Actin-related protein 2/3 complex subunit 5 OS=Homo sapiens OX=9606 GN=ARPC5 PE=1 SV=3
P27695	-0.444744	0.00441542	0.0291237	APEX1	DNA-(apurinic or apyrimidinic site) endonuclease OS=Homo sapiens OX=9606 GN=APEX1 PE=1 SV=2
Q9BTT0	-0.451403	0.00999891	0.0490506	ANP32E	Acidic leucine-rich nuclear phosphoprotein 32 family member E OS=Homo sapiens OX=9606 GN=ANP32E PE=1 SV=1
Q06830	-0.451937	1.55989e-05	0.000754666	PRDX1	Peroxiredoxin-1 OS=Homo sapiens OX=9606 GN=PRDX1 PE=1 SV=1
Q14677	-0.456318	0.00262352	0.0210332	CLINT1	Clathrin interactor 1 OS=Homo sapiens OX=9606 GN=CLINT1 PE=1 SV=1
Q92804	-0.456602	0.0175687	0.0706272	TAF15	TATA-binding protein-associated factor 2N OS=Homo sapiens OX=9606 GN=TAF15 PE=1 SV=1
P08758	-0.459022	0.00125158	0.0129116	ANXA5	Annexin A5 OS=Homo sapiens OX=9606 GN=ANXA5 PE=1 SV=2
O00193	-0.462242	0.033914	0.109635	SMAP	Small acidic protein OS=Homo sapiens OX=9606 GN=SMAP PE=1 SV=1
Q96C19	-0.463909	0.00318755	0.0243051	EFHD2	EF-hand domain-containing protein D2 OS=Homo sapiens OX=9606 GN=EFHD2 PE=1 SV=1
P62937	-0.464266	0.00025604	0.00478965	PPIA	Peptidyl-prolyl cis-trans isomerase A OS=Homo sapiens OX=9606 GN=PPIA PE=1 SV=2
Q9HC38	-0.465087	0.000161782	0.00360287	GLOD4	Glyoxalase domain-containing protein 4 OS=Homo sapiens OX=9606 GN=GLOD4 PE=1 SV=1
P80723	-0.470854	0.00637832	0.0355111	BASP1	Brain acid soluble protein 1 OS=Homo sapiens OX=9606 GN=BASP1 PE=1 SV=2
Q13347	-0.471709	0.000451105	0.00626635	EIF3I	Eukaryotic translation initiation factor 3 subunit I OS=Homo sapiens OX=9606 GN=EIF3I PE=1 SV=1
Q05682	-0.473556	0.0205627	0.0788238	CALD1	Caldesmon OS=Homo sapiens OX=9606 GN=CALD1 PE=1 SV=3
P78417	-0.475748	0.00096953	0.0110589	GSTO1	Glutathione S-transferase omega-1 OS=Homo sapiens OX=9606 GN=GSTO1 PE=1 SV=2
P13489	-0.477193	0.00618926	0.0355111	RNH1	Ribonuclease inhibitor OS=Homo sapiens OX=9606 GN=RNH1 PE=1 SV=2
Q92882	-0.479206	0.000543584	0.00712755	OSTF1	Osteoclast-stimulating factor 1 OS=Homo sapiens OX=9606 GN=OSTF1 PE=1 SV=2
P06729	-0.481142	0.0122537	0.0559996	CD2	T-cell surface antigen CD2 OS=Homo sapiens OX=9606 GN=CD2 PE=1 SV=2
Q96L92	-0.489219	0.00755612	0.0400047	SNX27	Sorting nexin-27 OS=Homo sapiens OX=9606 GN=SNX27 PE=1 SV=2
P61981	-0.490651	0.00180683	0.0167697	YWHAG	14-3-3 protein gamma OS=Homo sapiens OX=9606 GN=YWHAG PE=1 SV=2
P43487	-0.492234	0.00137988	0.0138683	RANBP1	Ran-specific GTPase-activating protein OS=Homo sapiens OX=9606 GN=RANBP1 PE=1 SV=1
O00299	-0.493875	2.39692e-05	0.000963194	CLIC1	Chloride intracellular channel protein 1 OS=Homo sapiens OX=9606 GN=CLIC1 PE=1 SV=4
P25398	-0.496547	0.00162978	0.0156133	RPS12	Small ribosomal subunit protein eS12 OS=Homo sapiens OX=9606 GN=RPS12 PE=1 SV=3
Q96SB3	-0.496614	0.000239616	0.004543	PPP1R9B	Neurabin-2 OS=Homo sapiens OX=9606 GN=PPP1R9B PE=1 SV=3
P51397	-0.497109	0.000702157	0.0086162	DAP	Death-associated protein 1 OS=Homo sapiens OX=9606 GN=DAP PE=1 SV=3
P63241	-0.497938	4.64613e-06	0.00036214	EIF5A	Eukaryotic translation initiation factor 5A-1 OS=Homo sapiens OX=9606 GN=EIF5A PE=1 SV=2
P05387	-0.501121	0.00631443	0.0355111	RPLP2	Large ribosomal subunit protein P2 OS=Homo sapiens OX=9606 GN=RPLP2 PE=1 SV=1
P18669	-0.505757	0.000281502	0.00494057	PGAM1	Phosphoglycerate mutase 1 OS=Homo sapiens OX=9606 GN=PGAM1 PE=1 SV=2
P19338	-0.506293	0.00388609	0.0271772	NCL	Nucleolin OS=Homo sapiens OX=9606 GN=NCL PE=1 SV=3
Q6NYC8	-0.510561	0.00103786	0.0116605	PPP1R18	Phostensin OS=Homo sapiens OX=9606 GN=PPP1R18 PE=1 SV=1
P27694	-0.510675	0.000568121	0.00738031	RPA1	Replication protein A 70 kDa DNA-binding subunit OS=Homo sapiens OX=9606 GN=RPA1 PE=1 SV=2
O75347	-0.512048	0.000237499	0.004543	TBCA	Tubulin-specific chaperone A OS=Homo sapiens OX=9606 GN=TBCA PE=1 SV=3
P60174	-0.512482	0.000207828	0.00416546	TPI1	Triosephosphate isomerase OS=Homo sapiens OX=9606 GN=TPI1 PE=1 SV=4
Q9UJU6	-0.513307	4.54255e-06	0.00036214	DBNL	Drebrin-like protein OS=Homo sapiens OX=9606 GN=DBNL PE=1 SV=1
Q01105	-0.515356	0.00253644	0.0207537	SET	Protein SET OS=Homo sapiens OX=9606 GN=SET PE=1 SV=3
P06703	-0.519547	0.00246951	0.0205013	S100A6	Protein S100-A6 OS=Homo sapiens OX=9606 GN=S100A6 PE=1 SV=1
P53999	-0.520816	0.00113724	0.0122734	SUB1	Activated RNA polymerase II transcriptional coactivator p15 OS=Homo sapiens OX=9606 GN=SUB1 PE=1 SV=3
O60496	-0.524174	6.25334e-05	0.00194779	DOK2	Docking protein 2 OS=Homo sapiens OX=9606 GN=DOK2 PE=1 SV=2
Q99497	-0.532104	0.000472926	0.0064419	PARK7	Parkinson disease protein 7 OS=Homo sapiens OX=9606 GN=PARK7 PE=1 SV=2
P23528	-0.534226	4.47203e-05	0.00149387	CFL1	Cofilin-1 OS=Homo sapiens OX=9606 GN=CFL1 PE=1 SV=3
P54727	-0.53616	0.000431341	0.00611273	RAD23B	UV excision repair protein RAD23 homolog B OS=Homo sapiens OX=9606 GN=RAD23B PE=1 SV=1
O95810	-0.540236	0.0285515	0.099321	CAVIN2	Caveolae-associated protein 2 OS=Homo sapiens OX=9606 GN=CAVIN2 PE=1 SV=3
P30049	-0.543202	0.00334481	0.0246988	ATP5F1D	ATP synthase subunit delta, mitochondrial OS=Homo sapiens OX=9606 GN=ATP5F1D PE=1 SV=2
O15400	-0.544858	0.00212608	0.0182016	STX7	Syntaxin-7 OS=Homo sapiens OX=9606 GN=STX7 PE=1 SV=4
Q15056	-0.558035	0.000775288	0.00921804	EIF4H	Eukaryotic translation initiation factor 4H OS=Homo sapiens OX=9606 GN=EIF4H PE=1 SV=5
P15121	-0.566552	0.000515827	0.00682741	AKR1B1	Aldo-keto reductase family 1 member B1 OS=Homo sapiens OX=9606 GN=AKR1B1 PE=1 SV=3
Q16543	-0.575158	2.36965e-05	0.000963194	CDC37	Hsp90 co-chaperone Cdc37 OS=Homo sapiens OX=9606 GN=CDC37 PE=1 SV=1
P06748	-0.58569	0.00268154	0.0212554	NPM1	Nucleophosmin OS=Homo sapiens OX=9606 GN=NPM1 PE=1 SV=2
P30086	-0.587326	4.49079e-06	0.00036214	PEBP1	Phosphatidylethanolamine-binding protein 1 OS=Homo sapiens OX=9606 GN=PEBP1 PE=1 SV=3
P13796	-0.588841	0.00207094	0.0180468	LCP1	Plastin-2 OS=Homo sapiens OX=9606 GN=LCP1 PE=1 SV=6
P84090	-0.599187	0.00782134	0.040642	ERH	Enhancer of rudimentary homolog OS=Homo sapiens OX=9606 GN=ERH PE=1 SV=1
P55008	-0.600042	0.000713616	0.00862424	AIF1	Allograft inflammatory factor 1 OS=Homo sapiens OX=9606 GN=AIF1 PE=1 SV=1
O60234	-0.601168	6.78909e-06	0.000432959	GMFG	Glia maturation factor gamma OS=Homo sapiens OX=9606 GN=GMFG PE=1 SV=1
Q14204	-0.603659	0.000350786	0.00549707	DYNC1H1	Cytoplasmic dynein 1 heavy chain 1 OS=Homo sapiens OX=9606 GN=DYNC1H1 PE=1 SV=5
P14317	-0.613466	7.31539e-05	0.00213823	HCLS1	Hematopoietic lineage cell-specific protein OS=Homo sapiens OX=9606 GN=HCLS1 PE=1 SV=3
P52566	-0.620219	0.000172025	0.00374248	ARHGDIB	Rho GDP-dissociation inhibitor 2 OS=Homo sapiens OX=9606 GN=ARHGDIB PE=1 SV=3
P27348	-0.623057	3.45248e-05	0.00121096	YWHAQ	14-3-3 protein theta OS=Homo sapiens OX=9606 GN=YWHAQ PE=1 SV=1
P06753	-0.625391	0.00138387	0.0138683	TPM3	Tropomyosin alpha-3 chain OS=Homo sapiens OX=9606 GN=TPM3 PE=1 SV=2
Q0VD83	-0.631344	0.000311809	0.00508683	APOBR	Apolipoprotein B receptor OS=Homo sapiens OX=9606 GN=APOBR PE=1 SV=3
P37802	-0.634495	0.00190953	0.0170641	TAGLN2	Transgelin-2 OS=Homo sapiens OX=9606 GN=TAGLN2 PE=1 SV=3
P63167	-0.637836	0.0101762	0.0492319	DYNLL1	Dynein light chain 1, cytoplasmic OS=Homo sapiens OX=9606 GN=DYNLL1 PE=1 SV=1
P16949	-0.642359	0.0112661	0.0532202	STMN1	Stathmin OS=Homo sapiens OX=9606 GN=STMN1 PE=1 SV=3
P60660	-0.643083	0.00316599	0.0242726	MYL6	Myosin light polypeptide 6 OS=Homo sapiens OX=9606 GN=MYL6 PE=1 SV=2
P61956	-0.646113	0.000719199	0.00862424	SUMO2	Small ubiquitin-related modifier 2 OS=Homo sapiens OX=9606 GN=SUMO2 PE=1 SV=3
P31949	-0.650686	0.00561538	0.0333829	S100A11	Protein S100-A11 OS=Homo sapiens OX=9606 GN=S100A11 PE=1 SV=2
Q13442	-0.663724	0.00632114	0.0355111	PDAP1	28 kDa heat- and acid-stable phosphoprotein OS=Homo sapiens OX=9606 GN=PDAP1 PE=1 SV=1
P63313	-0.671313	0.0220759	0.0823738	TMSB10	Thymosin beta-10 OS=Homo sapiens OX=9606 GN=TMSB10 PE=1 SV=2
P14209	-0.698463	0.00212762	0.0182016	CD99	CD99 antigen OS=Homo sapiens OX=9606 GN=CD99 PE=1 SV=1
Q32MZ4	-0.702423	1.22176e-06	0.000131856	LRRFIP1	Leucine-rich repeat flightless-interacting protein 1 OS=Homo sapiens OX=9606 GN=LRRFIP1 PE=1 SV=2
Q9Y5S9	-0.705877	0.000813965	0.00951661	RBM8A	RNA-binding protein 8A OS=Homo sapiens OX=9606 GN=RBM8A PE=1 SV=1
Q9P1F3	-0.710874	0.0053492	0.0327726	ABRACL	Costars family protein ABRACL OS=Homo sapiens OX=9606 GN=ABRACL PE=1 SV=1
P20962	-0.718297	1.92447e-05	0.000870979	PTMS	Parathymosin OS=Homo sapiens OX=9606 GN=PTMS PE=1 SV=2
P39687	-0.719527	0.000274769	0.00494057	ANP32A	Acidic leucine-rich nuclear phosphoprotein 32 family member A OS=Homo sapiens OX=9606 GN=ANP32A PE=1 SV=1
P00441	-0.720141	0.000106791	0.00262856	SOD1	Superoxide dismutase [Cu-Zn] OS=Homo sapiens OX=9606 GN=SOD1 PE=1 SV=2
P10599	-0.721899	8.90637e-05	0.00236627	TXN	Thioredoxin OS=Homo sapiens OX=9606 GN=TXN PE=1 SV=3
Q14847	-0.739298	5.26645e-06	0.000388886	LASP1	LIM and SH3 domain protein 1 OS=Homo sapiens OX=9606 GN=LASP1 PE=1 SV=2
P31946	-0.749078	1.65096e-07	4.97045e-05	YWHAB	14-3-3 protein beta/alpha OS=Homo sapiens OX=9606 GN=YWHAB PE=1 SV=3
Q9H1E3	-0.755906	0.000407242	0.00589031	NUCKS1	Nuclear ubiquitous casein and cyclin-dependent kinase substrate 1 OS=Homo sapiens OX=9606 GN=NUCKS1 PE=1 SV=1
Q92556	-0.756734	0.00153741	0.0149791	ELMO1	Engulfment and cell motility protein 1 OS=Homo sapiens OX=9606 GN=ELMO1 PE=1 SV=2
P67936	-0.768488	0.00467649	0.0298658	TPM4	Tropomyosin alpha-4 chain OS=Homo sapiens OX=9606 GN=TPM4 PE=1 SV=3
Q92686	-0.806876	0.00406367	0.0280085	NRGN	Neurogranin OS=Homo sapiens OX=9606 GN=NRGN PE=1 SV=1
O43665	-0.837715	0.000104039	0.00262856	RGS10	Regulator of G-protein signaling 10 OS=Homo sapiens OX=9606 GN=RGS10 PE=1 SV=3
P07108	-0.862183	0.000267256	0.00493369	DBI	Acyl-CoA-binding protein OS=Homo sapiens OX=9606 GN=DBI PE=1 SV=2
P60903	-0.870345	0.00276324	0.0217799	S100A10	Protein S100-A10 OS=Homo sapiens OX=9606 GN=S100A10 PE=1 SV=2
P26447	-0.893582	0.00043569	0.00611273	S100A4	Protein S100-A4 OS=Homo sapiens OX=9606 GN=S100A4 PE=1 SV=1
Q15121	-0.898563	1.01288e-05	0.00054609	PEA15	Astrocytic phosphoprotein PEA-15 OS=Homo sapiens OX=9606 GN=PEA15 PE=1 SV=2
Q9UI08	-0.9192	1.05092e-05	0.00054609	EVL	Ena/VASP-like protein OS=Homo sapiens OX=9606 GN=EVL PE=1 SV=2
P09382	-0.933305	0.000286993	0.004971	LGALS1	Galectin-1 OS=Homo sapiens OX=9606 GN=LGALS1 PE=1 SV=2
P58546	-0.936089	3.0055e-06	0.000301194	MTPN	Myotrophin OS=Homo sapiens OX=9606 GN=MTPN PE=1 SV=2
O75368	-0.943239	0.000136406	0.00318964	SH3BGRL	Adapter SH3BGRL OS=Homo sapiens OX=9606 GN=SH3BGRL PE=1 SV=1
Q9H299	-1.0207	6.36391e-07	9.61798e-05	SH3BGRL3	SH3 domain-binding glutamic acid-rich-like protein 3 OS=Homo sapiens OX=9606 GN=SH3BGRL3 PE=1 SV=1
Q05315	-1.0354	0.000382282	0.00565082	CLC	Galectin-10 OS=Homo sapiens OX=9606 GN=CLC PE=1 SV=3
P33241	-1.05269	7.87177e-06	0.00046017	LSP1	Lymphocyte-specific protein 1 OS=Homo sapiens OX=9606 GN=LSP1 PE=1 SV=1
P0DP25	-1.07005	0.00625339	0.0355111	CALM3	Calmodulin-3 OS=Homo sapiens OX=9606 GN=CALM3 PE=1 SV=1
Q14019	-1.08433	2.60599e-07	5.22315e-05	COTL1	Coactosin-like protein OS=Homo sapiens OX=9606 GN=COTL1 PE=1 SV=3
Q9H254	-1.14393	0.00423011	0.0286707	SPTBN4	Spectrin beta chain, non-erythrocytic 4 OS=Homo sapiens OX=9606 GN=SPTBN4 PE=1 SV=2
Q6JBY9	-1.28622	8.52569e-06	0.000478462	RCSD1	CapZ-interacting protein OS=Homo sapiens OX=9606 GN=RCSD1 PE=1 SV=1
P62328	-1.31283	0.000682652	0.00852504	TMSB4X	Thymosin beta-4 OS=Homo sapiens OX=9606 GN=TMSB4X PE=1 SV=2
P06454	-1.62055	4.58144e-05	0.00149483	PTMA	Prothymosin alpha OS=Homo sapiens OX=9606 GN=PTMA PE=1 SV=2
P50238	-1.74903	4.06095e-07	7.1219e-05	CRIP1	Cysteine-rich protein 1 OS=Homo sapiens OX=9606 GN=CRIP1 PE=1 SV=3
