## Supplementary Material 3 for "Proteomic profiling of peripheral blood mononuclear cells reveals immune dysregulation and metabolic alterations in kidney transplant recipients with COVID-19"

### Sheet: Sheet1
Accession	logFC	P.Value	adj.P.Val	Gene_name	Description
Q5TEC6	0.65126	0.0338251	0.462009	H3-7	Histone H3-7 OS=Homo sapiens OX=9606 GN=H3-7 PE=1 SV=1
P17213	0.613129	0.0334812	0.462009	BPI	Bactericidal permeability-increasing protein OS=Homo sapiens OX=9606 GN=BPI PE=1 SV=4
Q9BZZ5	0.568443	0.00575476	0.35104	API5	Apoptosis inhibitor 5 OS=Homo sapiens OX=9606 GN=API5 PE=1 SV=3
Q53EL6	0.560505	0.000432972	0.241949	PDCD4	Programmed cell death protein 4 OS=Homo sapiens OX=9606 GN=PDCD4 PE=1 SV=2
O00303	0.552403	0.00127233	0.241949	EIF3F	Eukaryotic translation initiation factor 3 subunit F OS=Homo sapiens OX=9606 GN=EIF3F PE=1 SV=1
Q9BVC6	0.538922	0.00235647	0.263139	TMEM109	Transmembrane protein 109 OS=Homo sapiens OX=9606 GN=TMEM109 PE=1 SV=1
P08311	0.538269	0.0230665	0.42982	CTSG	Cathepsin G OS=Homo sapiens OX=9606 GN=CTSG PE=1 SV=2
P28062	0.475532	0.00884948	0.389094	PSMB8	Proteasome subunit beta type-8 OS=Homo sapiens OX=9606 GN=PSMB8 PE=1 SV=3
P49756	0.461999	0.00320053	0.267731	RBM25	RNA-binding protein 25 OS=Homo sapiens OX=9606 GN=RBM25 PE=1 SV=3
P42677	0.455906	0.00271651	0.263139	RPS27	Small ribosomal subunit protein eS27 OS=Homo sapiens OX=9606 GN=RPS27 PE=1 SV=3
P00738	0.447641	0.0456301	0.463455	HP	Haptoglobin OS=Homo sapiens OX=9606 GN=HP PE=1 SV=1
Q13724	0.443713	0.000126753	0.177835	MOGS	Mannosyl-oligosaccharide glucosidase OS=Homo sapiens OX=9606 GN=MOGS PE=1 SV=5
Q15436	0.432241	0.00105258	0.241949	SEC23A	Protein transport protein Sec23A OS=Homo sapiens OX=9606 GN=SEC23A PE=1 SV=2
Q8TD55	0.431948	0.0136116	0.395667	PLEKHO2	Pleckstrin homology domain-containing family O member 2 OS=Homo sapiens OX=9606 GN=PLEKHO2 PE=1 SV=1
P05067	0.429202	0.00324407	0.267731	APP	Amyloid-beta precursor protein OS=Homo sapiens OX=9606 GN=APP PE=1 SV=3
O60313	0.409713	0.0131242	0.395667	OPA1	Dynamin-like 120 kDa protein, mitochondrial OS=Homo sapiens OX=9606 GN=OPA1 PE=1 SV=3
O43776	0.405982	0.00268332	0.263139	NARS1	Asparagine--tRNA ligase, cytoplasmic OS=Homo sapiens OX=9606 GN=NARS1 PE=1 SV=1
P61970	0.376872	0.0216646	0.42982	NUTF2	Nuclear transport factor 2 OS=Homo sapiens OX=9606 GN=NUTF2 PE=1 SV=1
Q99719	0.376164	0.0447982	0.463455	SEPTIN5	Septin-5 OS=Homo sapiens OX=9606 GN=SEPTIN5 PE=1 SV=1
Q8NBQ5	0.358832	0.0016298	0.241949	HSD17B11	Estradiol 17-beta-dehydrogenase 11 OS=Homo sapiens OX=9606 GN=HSD17B11 PE=1 SV=4
Q9UHD8	0.351621	0.0324261	0.462009	SEPTIN9	Septin-9 OS=Homo sapiens OX=9606 GN=SEPTIN9 PE=1 SV=2
P61020	0.340472	0.044434	0.463455	RAB5B	Ras-related protein Rab-5B OS=Homo sapiens OX=9606 GN=RAB5B PE=1 SV=1
P35613	0.340271	0.0339384	0.462009	BSG	Basigin OS=Homo sapiens OX=9606 GN=BSG PE=1 SV=2
Q9UMS4	0.33392	0.0228174	0.42982	PRPF19	Pre-mRNA-processing factor 19 OS=Homo sapiens OX=9606 GN=PRPF19 PE=1 SV=1
P01857	0.331461	0.0422885	0.462077	IGHG1	Immunoglobulin heavy constant gamma 1 OS=Homo sapiens OX=9606 GN=IGHG1 PE=1 SV=2
Q99536	0.329009	0.0365852	0.462009	VAT1	Synaptic vesicle membrane protein VAT-1 homolog OS=Homo sapiens OX=9606 GN=VAT1 PE=1 SV=2
O14773	0.32684	0.00757966	0.389094	TPP1	Tripeptidyl-peptidase 1 OS=Homo sapiens OX=9606 GN=TPP1 PE=1 SV=2
P47914	0.32383	0.0477703	0.463455	RPL29	Large ribosomal subunit protein eL29 OS=Homo sapiens OX=9606 GN=RPL29 PE=1 SV=2
Q16630	0.320527	0.0143967	0.395667	CPSF6	Cleavage and polyadenylation specificity factor subunit 6 OS=Homo sapiens OX=9606 GN=CPSF6 PE=1 SV=2
P98179	0.318324	0.0109259	0.395667	RBM3	RNA-binding protein 3 OS=Homo sapiens OX=9606 GN=RBM3 PE=1 SV=1
Q04637	0.318061	0.0169834	0.425496	EIF4G1	Eukaryotic translation initiation factor 4 gamma 1 OS=Homo sapiens OX=9606 GN=EIF4G1 PE=1 SV=4
Q15369	0.316988	0.0351767	0.462009	ELOC	Elongin-C OS=Homo sapiens OX=9606 GN=ELOC PE=1 SV=1
P50897	0.316878	0.0219579	0.42982	PPT1	Palmitoyl-protein thioesterase 1 OS=Homo sapiens OX=9606 GN=PPT1 PE=1 SV=1
Q9UHY1	0.31489	0.00711289	0.387432	NRBP1	Nuclear receptor-binding protein OS=Homo sapiens OX=9606 GN=NRBP1 PE=1 SV=1
O75886	0.312263	0.0393448	0.462009	STAM2	Signal transducing adapter molecule 2 OS=Homo sapiens OX=9606 GN=STAM2 PE=1 SV=1
P05091	0.312118	0.0238226	0.434067	ALDH2	Aldehyde dehydrogenase, mitochondrial OS=Homo sapiens OX=9606 GN=ALDH2 PE=1 SV=2
P51692	0.30377	0.011534	0.395667	STAT5B	Signal transducer and activator of transcription 5B OS=Homo sapiens OX=9606 GN=STAT5B PE=1 SV=2
Q92973	0.300155	0.0221237	0.42982	TNPO1	Transportin-1 OS=Homo sapiens OX=9606 GN=TNPO1 PE=1 SV=2
Q07065	0.294779	0.0107764	0.395667	CKAP4	Cytoskeleton-associated protein 4 OS=Homo sapiens OX=9606 GN=CKAP4 PE=1 SV=2
Q13263	0.292755	0.0373969	0.462009	TRIM28	Transcription intermediary factor 1-beta OS=Homo sapiens OX=9606 GN=TRIM28 PE=1 SV=5
Q7Z3D6	0.292618	0.0143618	0.395667	DGLUCY	D-glutamate cyclase, mitochondrial OS=Homo sapiens OX=9606 GN=DGLUCY PE=1 SV=2
Q96I99	0.291967	0.0271385	0.462009	SUCLG2	Succinate--CoA ligase [GDP-forming] subunit beta, mitochondrial OS=Homo sapiens OX=9606 GN=SUCLG2 PE=1 SV=2
Q06124	0.290882	0.0344299	0.462009	PTPN11	Tyrosine-protein phosphatase non-receptor type 11 OS=Homo sapiens OX=9606 GN=PTPN11 PE=1 SV=3
P62834	0.286775	0.0146767	0.395667	RAP1A	Ras-related protein Rap-1A OS=Homo sapiens OX=9606 GN=RAP1A PE=1 SV=1
Q99714	0.285811	0.0271837	0.462009	HSD17B10	3-hydroxyacyl-CoA dehydrogenase type-2 OS=Homo sapiens OX=9606 GN=HSD17B10 PE=1 SV=3
O60763	0.279823	0.0392308	0.462009	USO1	General vesicular transport factor p115 OS=Homo sapiens OX=9606 GN=USO1 PE=1 SV=2
Q9Y394	0.275666	0.0277317	0.462009	DHRS7	Dehydrogenase/reductase SDR family member 7 OS=Homo sapiens OX=9606 GN=DHRS7 PE=1 SV=1
Q15080	0.271563	0.04989	0.463455	NCF4	Neutrophil cytosol factor 4 OS=Homo sapiens OX=9606 GN=NCF4 PE=1 SV=2
Q8IX19	0.268578	0.0475334	0.463455	MCEMP1	Mast cell-expressed membrane protein 1 OS=Homo sapiens OX=9606 GN=MCEMP1 PE=1 SV=1
P42785	0.267835	0.0255388	0.447886	PRCP	Lysosomal Pro-X carboxypeptidase OS=Homo sapiens OX=9606 GN=PRCP PE=1 SV=1
Q14643	0.262023	0.0141059	0.395667	ITPR1	Inositol 1,4,5-trisphosphate receptor type 1 OS=Homo sapiens OX=9606 GN=ITPR1 PE=1 SV=3
Q9Y2Q5	0.261962	0.0413605	0.462077	LAMTOR2	Ragulator complex protein LAMTOR2 OS=Homo sapiens OX=9606 GN=LAMTOR2 PE=1 SV=1
P68032	-0.266734	0.0498216	0.463455	ACTC1	Actin, alpha cardiac muscle 1 OS=Homo sapiens OX=9606 GN=ACTC1 PE=1 SV=1
P16150	-0.26702	0.038943	0.462009	SPN	Leukosialin OS=Homo sapiens OX=9606 GN=SPN PE=1 SV=1
Q9Y2Q3	-0.27111	0.0123417	0.395667	GSTK1	Glutathione S-transferase kappa 1 OS=Homo sapiens OX=9606 GN=GSTK1 PE=1 SV=3
Q9HC38	-0.271132	0.0410495	0.462077	GLOD4	Glyoxalase domain-containing protein 4 OS=Homo sapiens OX=9606 GN=GLOD4 PE=1 SV=1
P07195	-0.272485	0.0404203	0.462077	LDHB	L-lactate dehydrogenase B chain OS=Homo sapiens OX=9606 GN=LDHB PE=1 SV=2
P55735	-0.274463	0.0254142	0.447886	SEC13	Protein SEC13 homolog OS=Homo sapiens OX=9606 GN=SEC13 PE=1 SV=3
O60496	-0.276398	0.0455889	0.463455	DOK2	Docking protein 2 OS=Homo sapiens OX=9606 GN=DOK2 PE=1 SV=2
P30086	-0.277226	0.0320003	0.462009	PEBP1	Phosphatidylethanolamine-binding protein 1 OS=Homo sapiens OX=9606 GN=PEBP1 PE=1 SV=3
P26038	-0.280209	0.0362878	0.462009	MSN	Moesin OS=Homo sapiens OX=9606 GN=MSN PE=1 SV=3
O00299	-0.286556	0.0196857	0.42982	CLIC1	Chloride intracellular channel protein 1 OS=Homo sapiens OX=9606 GN=CLIC1 PE=1 SV=4
P52306	-0.286707	0.00169548	0.241949	RAP1GDS1	Rap1 GTPase-GDP dissociation stimulator 1 OS=Homo sapiens OX=9606 GN=RAP1GDS1 PE=1 SV=3
P46783	-0.293911	0.0483956	0.463455	RPS10	Small ribosomal subunit protein eS10 OS=Homo sapiens OX=9606 GN=RPS10 PE=1 SV=1
P61160	-0.300674	0.00555102	0.35104	ACTR2	Actin-related protein 2 OS=Homo sapiens OX=9606 GN=ACTR2 PE=1 SV=1
Q15286	-0.303622	0.0128565	0.395667	RAB35	Ras-related protein Rab-35 OS=Homo sapiens OX=9606 GN=RAB35 PE=1 SV=1
O95433	-0.303964	0.0387003	0.462009	AHSA1	Activator of 90 kDa heat shock protein ATPase homolog 1 OS=Homo sapiens OX=9606 GN=AHSA1 PE=1 SV=1
P27348	-0.313802	0.0457429	0.463455	YWHAQ	14-3-3 protein theta OS=Homo sapiens OX=9606 GN=YWHAQ PE=1 SV=1
O15144	-0.314344	0.0142217	0.395667	ARPC2	Actin-related protein 2/3 complex subunit 2 OS=Homo sapiens OX=9606 GN=ARPC2 PE=1 SV=1
Q9Y6A9	-0.3254	0.0214429	0.42982	SPCS1	Signal peptidase complex subunit 1 OS=Homo sapiens OX=9606 GN=SPCS1 PE=1 SV=5
P39023	-0.332198	0.0149468	0.395667	RPL3	Large ribosomal subunit protein uL3 OS=Homo sapiens OX=9606 GN=RPL3 PE=1 SV=2
Q8WWA1	-0.338649	0.00364889	0.267834	TMEM40	Transmembrane protein 40 OS=Homo sapiens OX=9606 GN=TMEM40 PE=1 SV=2
P60981	-0.344517	0.00363972	0.267834	DSTN	Destrin OS=Homo sapiens OX=9606 GN=DSTN PE=1 SV=3
Q6NYC8	-0.345114	0.0460195	0.463455	PPP1R18	Phostensin OS=Homo sapiens OX=9606 GN=PPP1R18 PE=1 SV=1
P49407	-0.347935	0.00240576	0.263139	ARRB1	Beta-arrestin-1 OS=Homo sapiens OX=9606 GN=ARRB1 PE=1 SV=2
P40197	-0.353225	0.0194611	0.42982	GP5	Platelet glycoprotein V OS=Homo sapiens OX=9606 GN=GP5 PE=1 SV=1
P18669	-0.35497	0.0204388	0.42982	PGAM1	Phosphoglycerate mutase 1 OS=Homo sapiens OX=9606 GN=PGAM1 PE=1 SV=2
P61981	-0.366609	0.038298	0.462009	YWHAG	14-3-3 protein gamma OS=Homo sapiens OX=9606 GN=YWHAG PE=1 SV=2
Q15404	-0.403839	0.0419431	0.462077	RSU1	Ras suppressor protein 1 OS=Homo sapiens OX=9606 GN=RSU1 PE=1 SV=3
P06703	-0.406829	0.0363484	0.462009	S100A6	Protein S100-A6 OS=Homo sapiens OX=9606 GN=S100A6 PE=1 SV=1
P27694	-0.409223	0.0137446	0.395667	RPA1	Replication protein A 70 kDa DNA-binding subunit OS=Homo sapiens OX=9606 GN=RPA1 PE=1 SV=2
Q16543	-0.413174	0.00476837	0.318572	CDC37	Hsp90 co-chaperone Cdc37 OS=Homo sapiens OX=9606 GN=CDC37 PE=1 SV=1
Q9BTT0	-0.417164	0.0398454	0.462009	ANP32E	Acidic leucine-rich nuclear phosphoprotein 32 family member E OS=Homo sapiens OX=9606 GN=ANP32E PE=1 SV=1
Q96HC4	-0.433688	0.0207763	0.42982	PDLIM5	PDZ and LIM domain protein 5 OS=Homo sapiens OX=9606 GN=PDLIM5 PE=1 SV=5
O15400	-0.436757	0.0297638	0.462009	STX7	Syntaxin-7 OS=Homo sapiens OX=9606 GN=STX7 PE=1 SV=4
P31946	-0.445455	0.00172451	0.241949	YWHAB	14-3-3 protein beta/alpha OS=Homo sapiens OX=9606 GN=YWHAB PE=1 SV=3
P83916	-0.446197	0.0337368	0.462009	CBX1	Chromobox protein homolog 1 OS=Homo sapiens OX=9606 GN=CBX1 PE=1 SV=1
Q96L92	-0.449456	0.0337235	0.462009	SNX27	Sorting nexin-27 OS=Homo sapiens OX=9606 GN=SNX27 PE=1 SV=2
P23588	-0.449776	0.0481043	0.463455	EIF4B	Eukaryotic translation initiation factor 4B OS=Homo sapiens OX=9606 GN=EIF4B PE=1 SV=2
P37802	-0.45295	0.0483582	0.463455	TAGLN2	Transgelin-2 OS=Homo sapiens OX=9606 GN=TAGLN2 PE=1 SV=3
Q14847	-0.453298	0.00715116	0.387432	LASP1	LIM and SH3 domain protein 1 OS=Homo sapiens OX=9606 GN=LASP1 PE=1 SV=2
P35637	-0.457645	0.0307877	0.462009	FUS	RNA-binding protein FUS OS=Homo sapiens OX=9606 GN=FUS PE=1 SV=1
O60603	-0.465387	0.0168338	0.425496	TLR2	Toll-like receptor 2 OS=Homo sapiens OX=9606 GN=TLR2 PE=1 SV=1
Q15121	-0.47719	0.0229979	0.42982	PEA15	Astrocytic phosphoprotein PEA-15 OS=Homo sapiens OX=9606 GN=PEA15 PE=1 SV=2
P61916	-0.484354	0.014637	0.395667	NPC2	NPC intracellular cholesterol transporter 2 OS=Homo sapiens OX=9606 GN=NPC2 PE=1 SV=1
P10599	-0.490297	0.0140081	0.395667	TXN	Thioredoxin OS=Homo sapiens OX=9606 GN=TXN PE=1 SV=3
Q9H1E3	-0.491275	0.0361917	0.462009	NUCKS1	Nuclear ubiquitous casein and cyclin-dependent kinase substrate 1 OS=Homo sapiens OX=9606 GN=NUCKS1 PE=1 SV=1
Q13976	-0.493133	0.0137465	0.395667	PRKG1	cGMP-dependent protein kinase 1 OS=Homo sapiens OX=9606 GN=PRKG1 PE=1 SV=3
Q14204	-0.49766	0.00851319	0.389094	DYNC1H1	Cytoplasmic dynein 1 heavy chain 1 OS=Homo sapiens OX=9606 GN=DYNC1H1 PE=1 SV=5
Q32MZ4	-0.521445	0.000622915	0.241949	LRRFIP1	Leucine-rich repeat flightless-interacting protein 1 OS=Homo sapiens OX=9606 GN=LRRFIP1 PE=1 SV=2
P58546	-0.539246	0.00858285	0.389094	MTPN	Myotrophin OS=Homo sapiens OX=9606 GN=MTPN PE=1 SV=2
Q14019	-0.602235	0.00381802	0.267834	COTL1	Coactosin-like protein OS=Homo sapiens OX=9606 GN=COTL1 PE=1 SV=3
Q96FJ2	-0.612064	0.00103169	0.241949	DYNLL2	Dynein light chain 2, cytoplasmic OS=Homo sapiens OX=9606 GN=DYNLL2 PE=1 SV=1
P67936	-0.650945	0.0364001	0.462009	TPM4	Tropomyosin alpha-4 chain OS=Homo sapiens OX=9606 GN=TPM4 PE=1 SV=3
Q6JBY9	-0.667086	0.0245285	0.441198	RCSD1	CapZ-interacting protein OS=Homo sapiens OX=9606 GN=RCSD1 PE=1 SV=1
P63167	-0.67488	0.0202491	0.42982	DYNLL1	Dynein light chain 1, cytoplasmic OS=Homo sapiens OX=9606 GN=DYNLL1 PE=1 SV=1
Q8N392	-0.799039	0.0154239	0.400736	ARHGAP18	Rho GTPase-activating protein 18 OS=Homo sapiens OX=9606 GN=ARHGAP18 PE=1 SV=3
Q92556	-0.919369	0.00121476	0.241949	ELMO1	Engulfment and cell motility protein 1 OS=Homo sapiens OX=9606 GN=ELMO1 PE=1 SV=2
P50238	-1.03435	0.00281332	0.263139	CRIP1	Cysteine-rich protein 1 OS=Homo sapiens OX=9606 GN=CRIP1 PE=1 SV=3
Q9H254	-1.09679	0.0177063	0.42982	SPTBN4	Spectrin beta chain, non-erythrocytic 4 OS=Homo sapiens OX=9606 GN=SPTBN4 PE=1 SV=2
P06454	-1.1563	0.00717978	0.387432	PTMA	Prothymosin alpha OS=Homo sapiens OX=9606 GN=PTMA PE=1 SV=2
